# The Molecular Signature of Neuropathic Pain in a Human Model System

**DOI:** 10.1101/2024.01.04.23299847

**Authors:** Oliver P Sandy-Hindmarch, Pao-Sheng Chang, Paulina Simonne Scheuren, Iara De Schoenmacker, Michèle Hubli, Constantinou Loizou, Stephan Wirth, Devendra Mahadevan, Akira Wiberg, Dominic Furniss, Franziska Denk, Georgios Baskozos, Annina Schmid

## Abstract

Peripheral neuropathic pain remains challenging to treat, partly due to our limited understanding of the molecular mechanisms at play in humans. In this multicentre cohort study, we describe the local molecular signature of neuropathic pain at the lesion site, using peripheral nerves of patients with Morton’s neuroma as a human model system of neuropathic pain.

Plantar tibial nerves were collected from 22 patients with Morton’s neuroma (18 female, median age 60.0 [IQR 16.0] years) and control nerves from 11 participants (4 females, 58.0 [21.0] years) without a nerve injury. Pre-surgery, we collected data on pain severity, duration and nature (e.g., neuropathic pain inventory, NPSI).

RNA bulk sequencing of peripheral nerves identified 3349 genes to be differentially expressed between Morton’s neuroma and controls. Gene ontology enrichment analysis and weighted gene co-expression network analyses (WGCNA) revealed modules specific for host defence and neurogenesis. Deconvolution analysis confirmed that the densities of macrophages as well as B-cells were higher in Morton’s neuroma than control samples. The findings for T-cells were inconclusive. Modules associated with defence response, neurogenesis and muscle system development correlated with paroxysmal and evoked pain in people with Morton’s neuroma. Macrophage cell populations identified by deconvolution analysis as well as single differentially expressed genes (*MARCO, CD163, STAB1;* indicating the presence of a specific M(GC) subset of macrophages) correlated with paroxysmal pain.

Immunofluorescent analyses confirmed the presence of demyelination, higher densities of intraneural T-cells and CD163^+^MARCO^+^ macrophage subsets in Morton’s neuroma compared to control nerves. Histological CD68^+^ macrophage density correlated with burning pain. Our findings provide detailed insight into the local molecular signature in the context of human focal nerve injury. There is clear evidence for an ongoing role of the immune system in chronic peripheral neuropathic pain in humans, with macrophages and specifically the M(GC) MARCO^+^ subset implicated.
