## Supplemental File 1 for "The Molecular Signature of Neuropathic Pain in a Human Model System"

### Sheet: genes_modules_for_heatmap
Genes in Weighted Gene Co-expression Network Analysis modules
ids	symbols	GO
ENSG00000263961	RHEX	Neurogenesis
ENSG00000137077	CCL21	Neurogenesis
ENSG00000053108	FSTL4	Neurogenesis
ENSG00000167880	EVPL	Neurogenesis
ENSG00000005844	ITGAL	Neurogenesis
ENSG00000197471	SPN	Neurogenesis
ENSG00000077984	CST7	Neurogenesis
ENSG00000116690	PRG4	Defense Response
ENSG00000105509	HAS1	Defense Response
ENSG00000125726	CD70	Defense Response
ENSG00000019169	MARCO	Defense Response
ENSG00000124731	TREM1	Defense Response
ENSG00000198729	PPP1R14C	Defense Response
ENSG00000183230	CTNNA3	Defense Response
ENSG00000145850	TIMD4	Defense Response
ENSG00000127324	TSPAN8	Defense Response
ENSG00000105989	WNT2	Defense Response
ENSG00000188112	C6orf132	Defense Response
ENSG00000188257	PLA2G2A	Defense Response
ENSG00000105609	LILRB5	Defense Response
ENSG00000102575	ACP5	Defense Response
ENSG00000138615	CILP	Defense Response
ENSG00000142149	HUNK	Defense Response
ENSG00000013588	GPRC5A	Defense Response
ENSG00000198734	F5	Defense Response
ENSG00000185274	GALNT17	Defense Response
ENSG00000088827	SIGLEC1	Defense Response
ENSG00000187492	CDHR4	Defense Response
ENSG00000166278	C2	Defense Response
ENSG00000175093	SPSB4	Defense Response
ENSG00000060982	BCAT1	Defense Response
ENSG00000186818	LILRB4	Defense Response
ENSG00000261701	HPR	Defense Response
ENSG00000106976	DNM1	Defense Response
ENSG00000018625	ATP1A2	Defense Response
ENSG00000029153	BMAL2	Defense Response
ENSG00000205277	MUC12	Defense Response
ENSG00000087116	ADAMTS2	Defense Response
ENSG00000134830	C5AR2	Defense Response
ENSG00000146592	CREB5	Defense Response
ENSG00000197629	MPEG1	Defense Response
ENSG00000104783	KCNN4	Defense Response
ENSG00000111863	ADTRP	Defense Response
ENSG00000147443	DOK2	Defense Response
ENSG00000099377	HSD3B7	Defense Response
ENSG00000279196	ENSG00000279196	Defense Response
ENSG00000163359	COL6A3	Defense Response
ENSG00000166147	FBN1	Defense Response
ENSG00000134955	SLC37A2	Defense Response
ENSG00000143369	ECM1	Defense Response
ENSG00000169594	BNC1	Defense Response
ENSG00000137265	IRF4	Defense Response
ENSG00000168477	TNXB	Defense Response
ENSG00000134531	EMP1	Defense Response
ENSG00000168754	FAM178B	Defense Response
ENSG00000067840	PDZD4	Defense Response
ENSG00000171017	LRRC8E	Defense Response
ENSG00000161642	ZNF385A	Defense Response
ENSG00000117143	UAP1	Defense Response
ENSG00000102802	MEDAG	Defense Response
ENSG00000158528	PPP1R9A	Defense Response
ENSG00000170571	EMB	Defense Response
ENSG00000184922	FMNL1	Defense Response
ENSG00000129226	CD68	Defense Response
ENSG00000131459	GFPT2	Defense Response
ENSG00000129538	RNASE1	Defense Response
ENSG00000122121	XPNPEP2	Defense Response
ENSG00000198756	COLGALT2	Defense Response
ENSG00000163430	FSTL1	Defense Response
ENSG00000158270	COLEC12	Defense Response
ENSG00000070882	OSBPL3	Defense Response
ENSG00000134013	LOXL2	Defense Response
ENSG00000167850	CD300C	Defense Response
ENSG00000121957	GPSM2	Defense Response
ENSG00000026508	CD44	Defense Response
ENSG00000101000	PROCR	Defense Response
ENSG00000110077	MS4A6A	Defense Response
ENSG00000120278	PLEKHG1	Defense Response
ENSG00000132205	EMILIN2	Defense Response
ENSG00000134516	DOCK2	Defense Response
ENSG00000244482	LILRA6	Defense Response
ENSG00000042493	CAPG	Defense Response
ENSG00000113758	DBN1	Defense Response
ENSG00000146386	ABRACL	Defense Response
ENSG00000166927	MS4A7	Defense Response
ENSG00000015475	BID	Defense Response
ENSG00000159189	C1QC	Defense Response
ENSG00000100196	KDELR3	Defense Response
ENSG00000131389	SLC6A6	Defense Response
ENSG00000129465	RIPK3	Defense Response
ENSG00000139629	GALNT6	Defense Response
ENSG00000156535	CD109	Defense Response
ENSG00000169896	ITGAM	Defense Response
ENSG00000182263	FIGN	Defense Response
ENSG00000156011	PSD3	Defense Response
ENSG00000005059	MCUB	Defense Response
ENSG00000141431	ASXL3	Defense Response
ENSG00000173706	HEG1	Defense Response
ENSG00000181885	CLDN7	Defense Response
ENSG00000175662	TOM1L2	Defense Response
ENSG00000173200	PARP15	Defense Response
ENSG00000010327	STAB1	Defense Response
ENSG00000136295	TTYH3	Defense Response
ENSG00000158710	TAGLN2	Defense Response
ENSG00000116514	RNF19B	Defense Response
ENSG00000005882	PDK2	Defense Response
ENSG00000182648	RNF32-DT	Defense Response
ENSG00000100036	SLC35E4	Defense Response
ENSG00000164733	CTSB	Defense Response
ENSG00000162511	LAPTM5	Defense Response
ENSG00000153071	DAB2	Defense Response
ENSG00000104888	SLC17A7	Defense Response
ENSG00000064763	FAR2	Defense Response
ENSG00000230479	ENSG00000230479	Defense Response
ENSG00000106571	GLI3	Defense Response
ENSG00000160789	LMNA	Defense Response
ENSG00000105419	MEIS3	Defense Response
ENSG00000162636	EEIG2	Defense Response
ENSG00000100605	ITPK1	Defense Response
ENSG00000142634	EFHD2	Defense Response
ENSG00000100600	LGMN	Defense Response
ENSG00000149781	FERMT3	Defense Response
ENSG00000170776	AKAP13	Defense Response
ENSG00000008283	CYB561	Defense Response
ENSG00000183762	KREMEN1	Defense Response
ENSG00000163814	CDCP1	Defense Response
ENSG00000102034	ELF4	Defense Response
ENSG00000280010	ENSG00000280010	Muscle System Process
ENSG00000147588	PMP2	Muscle System Process
ENSG00000102385	DRP2	Muscle System Process
ENSG00000184261	KCNK12	Muscle System Process
ENSG00000064787	BCAS1	Muscle System Process
ENSG00000197971	MBP	Muscle System Process
ENSG00000158887	MPZ	Muscle System Process
ENSG00000164007	CLDN19	Muscle System Process
ENSG00000114757	PEX5L	Muscle System Process
ENSG00000109956	B3GAT1	Muscle System Process
ENSG00000186335	SLC36A2	Muscle System Process
ENSG00000170075	GPR37L1	Muscle System Process
ENSG00000174607	UGT8	Muscle System Process
ENSG00000103089	FA2H	Muscle System Process
ENSG00000113396	SLC27A6	Muscle System Process
ENSG00000105695	MAG	Muscle System Process
ENSG00000087250	MT3	Muscle System Process
ENSG00000176402	GJC3	Muscle System Process
ENSG00000174171	LOC105370792	Muscle System Process
ENSG00000145832	SLC25A48	Muscle System Process
ENSG00000177807	KCNJ10	Muscle System Process
ENSG00000105227	PRX	Muscle System Process
ENSG00000169562	GJB1	Muscle System Process
ENSG00000100167	SEPTIN3	Muscle System Process
ENSG00000058404	CAMK2B	Muscle System Process
ENSG00000160307	S100B	Muscle System Process
ENSG00000196169	KIF19	Muscle System Process
ENSG00000163673	DCLK3	Muscle System Process
ENSG00000188580	NKAIN2	Muscle System Process
ENSG00000135378	PRRG4	Muscle System Process
ENSG00000172005	MAL	Muscle System Process
ENSG00000130294	KIF1A	Muscle System Process
ENSG00000261786	ENSG00000261786	Muscle System Process
ENSG00000039068	CDH1	Muscle System Process
ENSG00000166091	CMTM5	Muscle System Process
ENSG00000196549	MME	Muscle System Process
ENSG00000187017	ESPN	Muscle System Process
ENSG00000180332	KCTD4	Muscle System Process
ENSG00000130762	ARHGEF16	Muscle System Process
ENSG00000188501	LCTL	Muscle System Process
ENSG00000178445	GLDC	Muscle System Process
ENSG00000046653	GPM6B	Muscle System Process
ENSG00000178999	AURKB	Muscle System Process
ENSG00000259417	CTXND1	Muscle System Process
ENSG00000105357	MYH14	Muscle System Process
ENSG00000102934	PLLP	Muscle System Process
ENSG00000089356	FXYD3	Muscle System Process
ENSG00000132854	KANK4	Muscle System Process
ENSG00000148734	NPFFR1	Muscle System Process
ENSG00000164690	SHH	Muscle System Process
ENSG00000180777	ANKRD30B	Muscle System Process
ENSG00000165863	C10orf82	Muscle System Process
ENSG00000021645	NRXN3	Muscle System Process
ENSG00000187902	SHISA7	Muscle System Process
ENSG00000185668	POU3F1	Muscle System Process
ENSG00000086205	FOLH1	Muscle System Process
ENSG00000105767	CADM4	Muscle System Process
ENSG00000166682	TMPRSS5	Muscle System Process
ENSG00000167614	TTYH1	Muscle System Process
ENSG00000128242	GAL3ST1	Muscle System Process
ENSG00000179869	ABCA13	Muscle System Process
ENSG00000117115	PADI2	Muscle System Process
ENSG00000274956	ENSG00000274956	Muscle System Process
ENSG00000021300	PLEKHB1	Muscle System Process
ENSG00000065361	ERBB3	Muscle System Process
ENSG00000257542	ENSG00000257542	Muscle System Process
ENSG00000268089	GABRQ	Muscle System Process
ENSG00000139549	DHH	Muscle System Process
ENSG00000260230	FRRS1L	Muscle System Process
ENSG00000166123	GPT2	Muscle System Process
ENSG00000261959	ENSG00000261959	Muscle System Process
ENSG00000145335	SNCA	Muscle System Process
ENSG00000223802	CERS1	Muscle System Process
ENSG00000261121	LINC02473	Muscle System Process
ENSG00000160781	PAQR6	Muscle System Process
ENSG00000104833	TUBB4A	Muscle System Process
ENSG00000166535	A2ML1	Muscle System Process
ENSG00000176204	LRRTM4	Muscle System Process
ENSG00000075388	FGF4	Muscle System Process
ENSG00000166869	CHP2	Muscle System Process
ENSG00000187260	WDR86	Muscle System Process
ENSG00000038427	VCAN	Muscle System Process
ENSG00000148219	ASTN2	Muscle System Process
ENSG00000185272	RBM11	Muscle System Process
ENSG00000198597	ZNF536	Muscle System Process
ENSG00000162873	KLHDC8A	Muscle System Process
ENSG00000100142	POLR2F	Muscle System Process
ENSG00000147799	ARHGAP39	Muscle System Process
ENSG00000273079	GRIN2B	Muscle System Process
ENSG00000116661	FBXO2	Muscle System Process
ENSG00000169247	SH3TC2	Muscle System Process
ENSG00000157399	ARSL	Muscle System Process
ENSG00000185306	C12orf56	Muscle System Process
ENSG00000213390	ARHGAP19	Muscle System Process
ENSG00000134716	CYP2J2	Muscle System Process
ENSG00000104413	ESRP1	Muscle System Process
ENSG00000198915	RASGEF1A	Muscle System Process
ENSG00000166689	PLEKHA7	Muscle System Process
ENSG00000178734	LMO7DN	Muscle System Process
ENSG00000179066	ENSG00000179066	Muscle System Process
ENSG00000268496	ENSG00000268496	Muscle System Process
ENSG00000095587	TLL2	Muscle System Process
ENSG00000184669	OR7E14P	Muscle System Process
ENSG00000250579	ADAMTS16-DT	Muscle System Process
ENSG00000023171	GRAMD1B	Muscle System Process
ENSG00000122966	CIT	Muscle System Process
ENSG00000117632	STMN1	Muscle System Process
ENSG00000183111	ARHGEF37	Muscle System Process
ENSG00000196338	NLGN3	Muscle System Process
ENSG00000131044	TTLL9	Muscle System Process
ENSG00000243069	ARHGEF26-AS1	Muscle System Process
ENSG00000177614	PGBD5	Muscle System Process
ENSG00000275024	ENSG00000275024	Muscle System Process
ENSG00000178826	TMEM139	Muscle System Process
ENSG00000157368	IL34	Muscle System Process
ENSG00000064655	EYA2	Muscle System Process
ENSG00000137285	TUBB2B	Muscle System Process
ENSG00000165379	LRFN5	Muscle System Process
ENSG00000196218	RYR1	Muscle System Process
ENSG00000148935	GAS2	Muscle System Process
ENSG00000179564	LSMEM2	Muscle System Process
ENSG00000114993	RTKN	Muscle System Process
ENSG00000150722	PPP1R1C	Muscle System Process
ENSG00000250385	ENSG00000250385	Muscle System Process
ENSG00000223458	LMO7DN-IT1	Muscle System Process
ENSG00000138593	SECISBP2L	Muscle System Process
ENSG00000106780	MEGF9	Muscle System Process
ENSG00000177875	CCDC184	Muscle System Process
ENSG00000171621	SPSB1	Muscle System Process
ENSG00000133740	E2F5	Muscle System Process
ENSG00000186603	HPDL	Muscle System Process
ENSG00000114805	PLCH1	Muscle System Process
ENSG00000109099	PMP22	Muscle System Process
ENSG00000107331	ABCA2	Muscle System Process
ENSG00000158079	PTPDC1	Muscle System Process
ENSG00000170915	PAQR8	Muscle System Process
ENSG00000114859	CLCN2	Muscle System Process
ENSG00000270419	CAHM	Muscle System Process
ENSG00000204128	C2orf72	Muscle System Process
ENSG00000108381	ASPA	Muscle System Process
ENSG00000084710	EFR3B	Muscle System Process
ENSG00000136193	SCRN1	Muscle System Process
ENSG00000173786	CNP	Muscle System Process
ENSG00000183066	WBP2NL	Muscle System Process
ENSG00000183048	SLC25A10	Muscle System Process
ENSG00000266844	ENSG00000266844	Muscle System Process
ENSG00000260855	ENSG00000260855	Muscle System Process
ENSG00000160191	PDE9A	Muscle System Process
ENSG00000100399	CHADL	Muscle System Process
ENSG00000131242	RAB11FIP4	Muscle System Process
ENSG00000177303	CASKIN2	Muscle System Process
ENSG00000166925	TSC22D4	Muscle System Process
ENSG00000273203	ENSG00000273203	Muscle System Process
ENSG00000088826	SMOX	Muscle System Process
ENSG00000138119	MYOF	Muscle System Process
ENSG00000060656	PTPRU	Muscle System Process
ENSG00000180921	FAM83H	Muscle System Process
ENSG00000198780	FAM169A	Muscle System Process
ENSG00000187764	SEMA4D	Muscle System Process
ENSG00000056972	TRAF3IP2	Muscle System Process
ENSG00000176485	PLAAT3	Muscle System Process
ENSG00000092445	TYRO3	Muscle System Process
ENSG00000137601	NEK1	Muscle System Process
ENSG00000130340	SNX9	Muscle System Process
ENSG00000197275	RAD54B	Muscle System Process
ENSG00000174456	C12orf76	Muscle System Process
ENSG00000143994	ABHD1	Muscle System Process
ENSG00000196814	MVB12B	Muscle System Process
ENSG00000197119	SLC25A29	Muscle System Process
ENSG00000183765	CHEK2	Muscle System Process
ENSG00000174684	B4GAT1	Muscle System Process
ENSG00000166073	GPR176	Muscle System Process
